# Clinical validation of RNA sequencing for Mendelian disorder diagnostics

**DOI:** 10.1101/2024.08.15.24312057

**Authors:** Sen Zhao, Kristina Macakova, Jefferson C. Sinson, Hongzheng Dai, Jill Rosenfeld, Gladys E. Zapata, Shenglan Li, Patricia Ward, Christiana Wang, Chunjing Qu, Becky Maywald, Undiagnosed Diseases Network, Brendan Lee, Christine Eng, Pengfei Liu

## Abstract

Despite rapid advancements in clinical sequencing, over half of diagnostic evaluations still lack definitive results. RNA-seq has shown promise in research settings for bridging this gap by providing essential functional data for accurate interpretation of diagnostic sequencing results. However, despite advanced research pipelines, clinical translation of diagnostic RNA-seq has not yet been realized. We have developed and validated a clinical diagnostic RNA-seq test in a CLIA laboratory for individuals with suspected genetic disorders who have existing or concurrent comprehensive DNA diagnostic testing. This diagnostic RNA-seq test processes patient RNA samples from fibroblasts or blood and derives clinical interpretations based on the analytical detection of outliers in gene expressions and splicing patterns. The clinical validation involves 150 samples, including benchmark, negative, and positive samples. We developed provisional expression and splicing benchmarks using short-read and long-read RNA-seq data from the HG002 lymphoblastoid sample produced by the Genome in a Bottle Consortium. Our validation data achieved analytical sensitivity and specificity higher than 99% against the benchmarks. For clinical validation, we first established reference ranges for each gene and junction based on expression distributions from our control data. We then evaluated the clinical performance of our outlier-based pipeline using positive samples with previously identified diagnostic findings from the Undiagnosed Diseases Network project. Our pipeline identified 19 of 20 positive findings in both fibroblast and blood samples and highlighted the limitations of the test. Our study provides a paradigm and necessary resources for independent laboratories to validate a clinical RNA-seq test.
