## Supplementary material for "Clinical validation of RNA sequencing for Mendelian disorder diagnostics": Data S3

### Sheet: Sheet1
Data S3. False positive and false negative genes in analytical validation
By comparing our validation data against the expression-level benchmark, false positive (FP) and false negative (FN) genes were identified and noted. Read count numbers in red indicate FN (read count < 50) or FP (read count >=50). No FP was idnetified in our data.
Name	hgnc_id	hgnc_symbol	UNC TPM	Google TPM	mean TPM	benchmark set	R1	R2	R3	R4	R5	fasle_type
ENSG00000225828	HGNC:44652	FAM229A	2.94904	27.5736	15.2613	positive	48	57	42	43	29	FN
ENSG00000163126	HGNC:24470	ANKRD23	6.65345	7.34237	6.99791	positive	38	34	36	29	11	FN
ENSG00000197238	HGNC:4785	H4C11	2.57448	8.81184	5.69316	positive	22	24	11	15	10	FN
ENSG00000283787	HGNC:35118	PRR33	0.0538763	20.4008	10.2273	positive	10	10	8	10	2	FN
ENSG00000183397	HGNC:34496	C19orf71	5.46378	8.41797	6.94088	positive	36	30	11	28	10	FN
ENSG00000232838	HGNC:40045	PET117	7.13924	2.96459	5.05192	positive	12	8	35	34	27	FN
ENSG00000139574	HGNC:7901	NPFF	7.29255	3.71977	5.50616	positive	50	44	50	68	27	FN
ENSG00000100197	HGNC:2625	CYP2D6	3.04769	7.2363	5.142	positive	51	75	68	49	48	FN
