## Supplementary material for "Clinical validation of RNA sequencing for Mendelian disorder diagnostics": Data S4

### Sheet: Sheet1
Data S4. False positive and false negative junctions in analytical validation
During the comparison of our validation data with the junction-level benchmark, we identified and recorded false positive (FP) and false negative (FN) junctions. Junctions are annotated with read count numbers in red to indicate FNs (read count < 5) or FPs (read count ≥ 5). This notation helps clearly delineate junctions that did not meet the expected benchmark criteria.
chr	region_start	region_end	ensembl_transcript_id	region_type	region_no	strand	region_width	ensembl_gene_id	hgnc_symbol	hgnc_id	BG1596-LBR1-R1	BG1596-LBR1-R2	BG1596-LBR1-R3	BG1596-LBR1-R4	BG1596-LBR1-R5	benchmark type	false type
chr1	39205132	39231181	ENST00000564288	intron	1	+	26049	ENSG00000127603	MACF1	13664	0	0	4	0	3	positive	FN
chr1	39327354	39331202	ENST00000564288	intron	36	+	3848	ENSG00000127603	MACF1	13664	8	6	6	3	4	positive	FN
chr1	39340954	39346976	ENST00000564288	intron	40	+	6022	ENSG00000127603	MACF1	13664	16	12	7	15	4	positive	FN
chr1	55144204	55145997	ENST00000294383	intron	20	-	1793	ENSG00000162402	USP24	12623	10	4	10	20	19	positive	FN
chr1	144424863	144425516	ENST00000581897	intron	19	-	653	ENSG00000266338	NBPF15	28791	0	3	0	0	0	positive	FN
chr1	144425569	144426277	ENST00000581897	intron	18	-	708	ENSG00000266338	NBPF15	28791	11	11	5	14	0	positive	FN
chr1	203044096	203044378	ENST00000295706	intron	4	+	282	ENSG00000143847	PPFIA4	9248	14	9	3	8	6	positive	FN
chr1	203044454	203044695	ENST00000295706	intron	5	+	241	ENSG00000143847	PPFIA4	9248	9	6	0	8	7	positive	FN
chr1	203044786	203045367	ENST00000295706	intron	6	+	581	ENSG00000143847	PPFIA4	9248	3	10	6	10	8	positive	FN
chr1	203056156	203056374	ENST00000295706	intron	17	+	218	ENSG00000143847	PPFIA4	9248	11	19	10	9	4	positive	FN
chr1	147167934	147171988	ENST00000254101	intron	2	-	4054	ENSG00000131791	PRKAB2	9379	16	13	9	12	3	positive	FN
chr1	155196127	155197040	ENST00000368378	intron	21	-	913	ENSG00000169231	THBS3	11787	8	3	4	8	7	positive	FN
chr1	155197214	155197462	ENST00000368378	intron	20	-	248	ENSG00000169231	THBS3	11787	11	4	7	4	7	positive	FN
chr1	155197929	155198041	ENST00000368378	intron	18	-	112	ENSG00000169231	THBS3	11787	5	14	10	6	3	positive	FN
chr1	155198603	155199803	ENST00000368378	intron	16	-	1200	ENSG00000169231	THBS3	11787	15	13	13	15	0	positive	FN
chr1	155201570	155201956	ENST00000368378	intron	10	-	386	ENSG00000169231	THBS3	11787	10	9	8	3	0	positive	FN
chr1	155202402	155202811	ENST00000368378	intron	8	-	409	ENSG00000169231	THBS3	11787	6	7	4	6	5	positive	FN
chr1	155202961	155203085	ENST00000368378	intron	7	-	124	ENSG00000169231	THBS3	11787	6	5	8	8	4	positive	FN
chr1	155203138	155203222	ENST00000368378	intron	6	-	84	ENSG00000169231	THBS3	11787	4	5	7	9	4	positive	FN
chr1	155203540	155204854	ENST00000368378	intron	4	-	1314	ENSG00000169231	THBS3	11787	0	4	0	5	0	positive	FN
chr1	155204958	155205059	ENST00000368378	intron	3	-	101	ENSG00000169231	THBS3	11787	14	6	0	7	4	positive	FN
chr1	155205317	155206199	ENST00000368378	intron	2	-	882	ENSG00000169231	THBS3	11787	3	5	6	6	5	positive	FN
chr1	155323131	155324844	ENST00000368352	intron	2	+	1713	ENSG00000160753	RUSC1	17153	3	5	0	0	5	positive	FN
chr1	206097840	206098080	ENST00000331555	intron	2	+	240	ENSG00000263961	RHEX	25341	10	7	4	9	10	positive	FN
chr2	97118518	97122886	ENST00000420699	intron	3	+	4368	ENSG00000135976	ANKRD36	24079	3	6	3	0	6	positive	FN
chr2	97122994	97124459	ENST00000420699	intron	4	+	1465	ENSG00000135976	ANKRD36	24079	0	4	0	0	0	positive	FN
chr2	97124598	97127066	ENST00000420699	intron	5	+	2468	ENSG00000135976	ANKRD36	24079	0	0	3	0	8	positive	FN
chr2	97127135	97142639	ENST00000420699	intron	6	+	15504	ENSG00000135976	ANKRD36	24079	4	7	0	0	9	positive	FN
chr2	97142669	97142762	ENST00000420699	intron	7	+	93	ENSG00000135976	ANKRD36	24079	6	7	0	5	8	positive	FN
chr2	97144713	97146485	ENST00000420699	intron	10	+	1772	ENSG00000135976	ANKRD36	24079	9	6	6	6	0	positive	FN
chr2	97146517	97149294	ENST00000420699	intron	11	+	2777	ENSG00000135976	ANKRD36	24079	6	4	7	5	0	positive	FN
chr2	97149362	97151878	ENST00000420699	intron	12	+	2516	ENSG00000135976	ANKRD36	24079	7	3	4	6	0	positive	FN
chr2	97151940	97152503	ENST00000420699	intron	13	+	563	ENSG00000135976	ANKRD36	24079	7	5	3	8	0	positive	FN
chr2	97152535	97154674	ENST00000420699	intron	14	+	2139	ENSG00000135976	ANKRD36	24079	7	7	4	8	0	positive	FN
chr2	97154742	97158106	ENST00000420699	intron	15	+	3364	ENSG00000135976	ANKRD36	24079	4	6	4	10	0	positive	FN
chr2	97158168	97158587	ENST00000420699	intron	16	+	419	ENSG00000135976	ANKRD36	24079	5	6	0	4	6	positive	FN
chr2	97158656	97162098	ENST00000420699	intron	17	+	3442	ENSG00000135976	ANKRD36	24079	4	8	8	4	9	positive	FN
chr2	97162139	97164282	ENST00000420699	intron	18	+	2143	ENSG00000135976	ANKRD36	24079	3	7	11	3	6	positive	FN
chr2	97164312	97164396	ENST00000420699	intron	19	+	84	ENSG00000135976	ANKRD36	24079	0	8	6	0	5	positive	FN
chr2	97164470	97167576	ENST00000420699	intron	20	+	3106	ENSG00000135976	ANKRD36	24079	3	4	0	0	4	positive	FN
chr2	97167606	97167694	ENST00000420699	intron	21	+	88	ENSG00000135976	ANKRD36	24079	4	6	7	3	6	positive	FN
chr2	97179934	97181597	ENST00000420699	intron	24	+	1663	ENSG00000135976	ANKRD36	24079	8	5	3	0	3	positive	FN
chr2	97181627	97181720	ENST00000420699	intron	25	+	93	ENSG00000135976	ANKRD36	24079	8	5	5	0	4	positive	FN
chr2	97181794	97183458	ENST00000420699	intron	26	+	1664	ENSG00000135976	ANKRD36	24079	3	0	3	0	3	positive	FN
chr2	97183488	97183581	ENST00000420699	intron	27	+	93	ENSG00000135976	ANKRD36	24079	0	0	3	3	4	positive	FN
chr2	97183655	97185315	ENST00000420699	intron	28	+	1660	ENSG00000135976	ANKRD36	24079	6	3	3	4	5	positive	FN
chr2	97185345	97185437	ENST00000420699	intron	29	+	92	ENSG00000135976	ANKRD36	24079	8	5	5	4	5	positive	FN
chr2	97185511	97187197	ENST00000420699	intron	30	+	1686	ENSG00000135976	ANKRD36	24079	4	4	7	3	4	positive	FN
chr2	97187227	97187328	ENST00000420699	intron	31	+	101	ENSG00000135976	ANKRD36	24079	5	0	4	5	3	positive	FN
chr2	97187402	97189086	ENST00000420699	intron	32	+	1684	ENSG00000135976	ANKRD36	24079	0	0	3	0	3	positive	FN
chr2	97189116	97189217	ENST00000420699	intron	33	+	101	ENSG00000135976	ANKRD36	24079	0	0	3	3	4	positive	FN
chr2	97189291	97190977	ENST00000420699	intron	34	+	1686	ENSG00000135976	ANKRD36	24079	7	3	7	0	3	positive	FN
chr2	97191007	97191108	ENST00000420699	intron	35	+	101	ENSG00000135976	ANKRD36	24079	8	7	5	4	0	positive	FN
chr2	97191182	97192857	ENST00000420699	intron	36	+	1675	ENSG00000135976	ANKRD36	24079	6	11	7	9	0	positive	FN
chr2	97192887	97192980	ENST00000420699	intron	37	+	93	ENSG00000135976	ANKRD36	24079	5	9	7	10	3	positive	FN
chr2	97193054	97194725	ENST00000420699	intron	38	+	1671	ENSG00000135976	ANKRD36	24079	3	6	5	9	6	positive	FN
chr2	97198492	97198585	ENST00000420699	intron	43	+	93	ENSG00000135976	ANKRD36	24079	12	5	4	4	8	positive	FN
chr2	97198659	97200333	ENST00000420699	intron	44	+	1674	ENSG00000135976	ANKRD36	24079	10	5	6	9	4	positive	FN
chr2	97205969	97206062	ENST00000420699	intron	51	+	93	ENSG00000135976	ANKRD36	24079	4	8	6	8	8	positive	FN
chr2	97206136	97207810	ENST00000420699	intron	52	+	1674	ENSG00000135976	ANKRD36	24079	4	6	6	10	5	positive	FN
chr2	97207840	97207933	ENST00000420699	intron	53	+	93	ENSG00000135976	ANKRD36	24079	6	10	6	11	3	positive	FN
chr2	97208007	97209680	ENST00000420699	intron	54	+	1673	ENSG00000135976	ANKRD36	24079	11	12	0	12	3	positive	FN
chr2	97209710	97209799	ENST00000420699	intron	55	+	89	ENSG00000135976	ANKRD36	24079	7	9	0	12	0	positive	FN
chr2	237627741	237708543	ENST00000308482	intron	1	+	80802	ENSG00000124831	LRRFIP1	6702	0	6	0	0	4	positive	FN
chr2	237717810	237719522	ENST00000308482	intron	4	+	1712	ENSG00000124831	LRRFIP1	6702	0	0	4	7	6	positive	FN
chr2	240481098	240482182	ENST00000401804	intron	16	-	1084	ENSG00000144504	ANKMY1	20987	7	14	21	10	3	positive	FN
chr2	159715767	159729008	ENST00000409175	intron	3	+	13241	ENSG00000136536	MARCHF7	17393	5	0	4	5	3	positive	FN
chr3	39128489	39128716	ENST00000683103	intron	13	+	227	ENSG00000168026	TTC21A	30761	3	5	0	7	4	positive	FN
chr3	39129311	39130078	ENST00000683103	intron	15	+	767	ENSG00000168026	TTC21A	30761	0	0	5	4	4	positive	FN
chr3	39133241	39134217	ENST00000683103	intron	20	+	976	ENSG00000168026	TTC21A	30761	4	4	0	4	0	positive	FN
chr3	39134329	39135092	ENST00000683103	intron	21	+	763	ENSG00000168026	TTC21A	30761	4	0	0	6	6	positive	FN
chr3	48425334	48430007	ENST00000296440	intron	1	-	4673	ENSG00000164050	PLXNB1	9103	3	0	8	3	0	positive	FN
chr3	49684885	49685011	ENST00000449682	intron	14	-	126	ENSG00000173531	MST1	7380	15	17	10	3	9	positive	FN
chr3	52370020	52370109	ENST00000420323	intron	38	+	89	ENSG00000114841	DNAH1	2940	6	13	4	6	3	positive	FN
chr3	52370230	52370476	ENST00000420323	intron	39	+	246	ENSG00000114841	DNAH1	2940	3	0	9	9	0	positive	FN
chr3	52370826	52371945	ENST00000420323	intron	41	+	1119	ENSG00000114841	DNAH1	2940	7	0	7	9	6	positive	FN
chr3	52375414	52375954	ENST00000420323	intron	45	+	540	ENSG00000114841	DNAH1	2940	4	6	4	4	4	positive	FN
chr3	121719769	121722261	ENST00000614479	intron	6	-	2492	ENSG00000173230	GOLGB1	4429	14	19	13	8	4	positive	FN
chr3	132708258	132713125	ENST00000337331	intron	6	-	4867	ENSG00000113971	NPHP3	7907	6	6	3	8	5	positive	FN
chr4	112603698	112606007	ENST00000505019	intron	9	-	2309	ENSG00000138658	ZGRF1	25654	0	9	0	3	0	positive	FN
chr4	112633243	112636850	ENST00000505019	intron	1	-	3607	ENSG00000138658	ZGRF1	25654	5	7	11	4	0	positive	FN
chr4	113500512	113502935	ENST00000511664	intron	15	-	2423	ENSG00000145349	CAMK2D	1462	0	0	4	4	3	positive	FN
chr4	122152585	122154024	ENST00000679879	intron	1	+	1439	ENSG00000138688	KIAA1109	26953	4	13	11	10	10	positive	FN
chr4	122154113	122170614	ENST00000679879	intron	2	+	16501	ENSG00000138688	KIAA1109	26953	0	11	6	3	5	positive	FN
chr4	122173153	122174573	ENST00000679879	intron	4	+	1420	ENSG00000138688	KIAA1109	26953	3	3	7	3	5	positive	FN
chr4	122174653	122175849	ENST00000679879	intron	5	+	1196	ENSG00000138688	KIAA1109	26953	7	4	7	5	7	positive	FN
chr4	122186223	122187430	ENST00000679879	intron	7	+	1207	ENSG00000138688	KIAA1109	26953	8	3	11	12	16	positive	FN
chr4	122187513	122187894	ENST00000679879	intron	8	+	381	ENSG00000138688	KIAA1109	26953	8	0	11	11	18	positive	FN
chr4	122207266	122207540	ENST00000679879	intron	16	+	274	ENSG00000138688	KIAA1109	26953	7	3	8	9	5	positive	FN
chr4	122207639	122209158	ENST00000679879	intron	17	+	1519	ENSG00000138688	KIAA1109	26953	8	6	0	6	5	positive	FN
chr4	122220471	122224497	ENST00000679879	intron	22	+	4026	ENSG00000138688	KIAA1109	26953	6	3	5	6	5	positive	FN
chr4	122247358	122249484	ENST00000679879	intron	35	+	2126	ENSG00000138688	KIAA1109	26953	14	13	13	13	4	positive	FN
chr4	168419398	168420260	ENST00000682922	intron	18	-	862	ENSG00000181381	DDX60L	26429	9	10	3	17	8	positive	FN
chr4	168432571	168433009	ENST00000682922	intron	11	-	438	ENSG00000181381	DDX60L	26429	4	12	15	14	14	positive	FN
chr4	168433116	168441336	ENST00000682922	intron	10	-	8220	ENSG00000181381	DDX60L	26429	8	4	8	8	16	positive	FN
chr4	168441493	168448637	ENST00000682922	intron	9	-	7144	ENSG00000181381	DDX60L	26429	17	4	4	12	7	positive	FN
chr4	168448780	168453123	ENST00000682922	intron	8	-	4343	ENSG00000181381	DDX60L	26429	6	4	6	7	3	positive	FN
chr4	168456153	168457891	ENST00000682922	intron	6	-	1738	ENSG00000181381	DDX60L	26429	12	8	8	3	8	positive	FN
chr4	168462041	168471746	ENST00000682922	intron	4	-	9705	ENSG00000181381	DDX60L	26429	8	12	4	10	6	positive	FN
chr5	112737926	112754872	ENST00000257430	intron	1	+	16946	ENSG00000134982	APC	583	3	5	6	3	0	positive	FN
chr5	140561702	140561843	ENST00000357560	intron	7	-	141	ENSG00000113108	APBB3	20708	7	13	3	4	0	positive	FN
chr5	150903978	150904703	ENST00000274599	intron	1	-	725	ENSG00000145908	ZNF300	13091	15	4	13	10	10	positive	FN
chr6	56851605	56900420	ENST00000680361	intron	3	-	48815	ENSG00000151914	DST	1090	4	5	6	0	8	positive	FN
chr6	56900622	56953784	ENST00000680361	intron	2	-	53162	ENSG00000151914	DST	1090	7	0	3	4	3	positive	FN
chr6	56953820	56954406	ENST00000680361	intron	1	-	586	ENSG00000151914	DST	1090	7	7	7	6	4	positive	FN
chr6	144285822	144291736	ENST00000367545	intron	1	+	5914	ENSG00000152818	UTRN	12635	3	0	9	4	5	positive	FN
chr6	144291908	144403122	ENST00000367545	intron	2	+	111214	ENSG00000152818	UTRN	12635	0	0	4	0	0	positive	FN
chr6	70524122	70524342	ENST00000418814	intron	14	+	220	ENSG00000082269	FAM135A	21084	6	9	6	4	4	positive	FN
chr6	89789912	89790158	ENST00000369393	intron	6	-	246	ENSG00000112159	MDN1	18302	9	7	5	5	3	positive	FN
chr6	89794802	89803327	ENST00000369393	intron	2	-	8525	ENSG00000112159	MDN1	18302	6	5	9	10	3	positive	FN
chr6	89803555	89819505	ENST00000369393	intron	1	-	15950	ENSG00000112159	MDN1	18302	3	7	3	4	3	positive	FN
chr6	169638661	169643696	ENST00000448612	intron	17	-	5035	ENSG00000184465	WDR27	21248	0	4	3	0	0	positive	FN
chr6	169647871	169649197	ENST00000448612	intron	15	-	1326	ENSG00000184465	WDR27	21248	15	4	10	14	11	positive	FN
chr6	169652009	169658275	ENST00000448612	intron	13	-	6266	ENSG00000184465	WDR27	21248	11	12	3	6	4	positive	FN
chr6	169667188	169667981	ENST00000448612	intron	5	-	793	ENSG00000184465	WDR27	21248	3	0	0	3	0	positive	FN
chr6	43182250	43184301	ENST00000252050	intron	1	+	2051	ENSG00000112659	CUL9	15982	9	5	6	5	0	positive	FN
chr6	89830107	89846561	ENST00000551025	intron	1	+	16454	ENSG00000118412	CASP8AP2	1510	12	8	3	4	3	positive	FN
chr7	100200329	100200452	ENST00000615138	intron	17	+	123	ENSG00000066923	STAG3	11356	8	4	6	5	5	positive	FN
chr7	100201352	100201785	ENST00000615138	intron	21	+	433	ENSG00000066923	STAG3	11356	17	11	15	18	4	positive	FN
chr8	28361183	28386392	ENST00000344423	intron	1	-	25209	ENSG00000186918	ZNF395	18737	3	6	0	3	0	positive	FN
chr9	69718569	69718649	ENST00000340434	intron	7	-	80	ENSG00000188647	PTAR1	30449	8	3	4	0	0	positive	FN
chr9	136852463	136853101	ENST00000317446	intron	1	+	638	ENSG00000177943	MAMDC4	24083	0	0	0	0	0	positive	FN
chr9	136853210	136853284	ENST00000317446	intron	2	+	74	ENSG00000177943	MAMDC4	24083	12	8	8	4	7	positive	FN
chr9	136853459	136853544	ENST00000317446	intron	3	+	85	ENSG00000177943	MAMDC4	24083	6	3	7	6	5	positive	FN
chr9	136853908	136853991	ENST00000317446	intron	5	+	83	ENSG00000177943	MAMDC4	24083	11	3	6	6	13	positive	FN
chr9	136854851	136854936	ENST00000317446	intron	9	+	85	ENSG00000177943	MAMDC4	24083	7	4	0	10	3	positive	FN
chr9	136855111	136855253	ENST00000317446	intron	10	+	142	ENSG00000177943	MAMDC4	24083	0	5	7	5	7	positive	FN
chrX	45060157	45060608	ENST00000611820	intron	13	+	451	ENSG00000147050	KDM6A	12637	12	14	12	11	4	positive	FN
chr10	98134707	98156092	ENST00000298999	intron	1	+	21385	ENSG00000166024	R3HCC1L	23512	4	3	3	7	5	positive	FN
chr10	73426732	73427612	ENST00000299432	intron	3	-	880	ENSG00000166343	MSS51	21000	7	7	0	7	0	positive	FN
chr10	73427769	73428063	ENST00000299432	intron	2	-	294	ENSG00000166343	MSS51	21000	4	3	0	10	4	positive	FN
chr10	96130753	96132585	ENST00000316045	intron	1	+	1832	ENSG00000177853	ZNF518A	29009	15	5	6	3	10	positive	FN
chr10	100487796	100488026	ENST00000370345	intron	25	-	230	ENSG00000075826	SEC31B	23197	9	9	5	5	4	positive	FN
chr10	100488975	100489251	ENST00000370345	intron	23	-	276	ENSG00000075826	SEC31B	23197	0	0	0	0	0	positive	FN
chr10	100489399	100489702	ENST00000370345	intron	22	-	303	ENSG00000075826	SEC31B	23197	7	7	4	7	6	positive	FN
chr10	100490323	100490705	ENST00000370345	intron	20	-	382	ENSG00000075826	SEC31B	23197	12	6	4	4	4	positive	FN
chr10	100490884	100495384	ENST00000370345	intron	19	-	4500	ENSG00000075826	SEC31B	23197	10	8	3	6	9	positive	FN
chr10	100495547	100496257	ENST00000370345	intron	18	-	710	ENSG00000075826	SEC31B	23197	6	10	5	10	3	positive	FN
chr10	100496432	100497134	ENST00000370345	intron	17	-	702	ENSG00000075826	SEC31B	23197	6	6	0	3	5	positive	FN
chr10	100497281	100497666	ENST00000370345	intron	16	-	385	ENSG00000075826	SEC31B	23197	3	6	5	5	3	positive	FN
chr10	100498208	100498704	ENST00000370345	intron	14	-	496	ENSG00000075826	SEC31B	23197	4	8	0	4	4	positive	FN
chr10	100498805	100499159	ENST00000370345	intron	13	-	354	ENSG00000075826	SEC31B	23197	9	9	3	7	6	positive	FN
chr10	100499599	100502253	ENST00000370345	intron	11	-	2654	ENSG00000075826	SEC31B	23197	0	3	6	6	0	positive	FN
chr10	100502485	100505360	ENST00000370345	intron	10	-	2875	ENSG00000075826	SEC31B	23197	3	8	0	7	7	positive	FN
chr10	100506202	100506320	ENST00000370345	intron	8	-	118	ENSG00000075826	SEC31B	23197	5	4	6	6	6	positive	FN
chr10	100506421	100507424	ENST00000370345	intron	7	-	1003	ENSG00000075826	SEC31B	23197	4	4	5	5	0	positive	FN
chr10	100507568	100507907	ENST00000370345	intron	6	-	339	ENSG00000075826	SEC31B	23197	11	3	4	8	6	positive	FN
chr10	100508052	100509006	ENST00000370345	intron	5	-	954	ENSG00000075826	SEC31B	23197	0	0	5	3	0	positive	FN
chr10	100509103	100509315	ENST00000370345	intron	4	-	212	ENSG00000075826	SEC31B	23197	5	5	3	6	0	positive	FN
chr10	100509512	100516095	ENST00000370345	intron	3	-	6583	ENSG00000075826	SEC31B	23197	3	7	3	0	4	positive	FN
chr10	100516220	100516873	ENST00000370345	intron	2	-	653	ENSG00000075826	SEC31B	23197	6	7	4	4	0	positive	FN
chr11	6497332	6497584	ENST00000254579	intron	1	+	252	ENSG00000179532	DNHD1	26532	4	3	0	6	0	positive	FN
chr11	6497668	6497770	ENST00000254579	intron	2	+	102	ENSG00000179532	DNHD1	26532	3	8	3	5	9	positive	FN
chr11	6502927	6508879	ENST00000254579	intron	4	+	5952	ENSG00000179532	DNHD1	26532	12	8	11	14	4	positive	FN
chr11	6509084	6509161	ENST00000254579	intron	5	+	77	ENSG00000179532	DNHD1	26532	4	6	7	9	3	positive	FN
chr11	6520103	6520237	ENST00000254579	intron	9	+	134	ENSG00000179532	DNHD1	26532	8	8	4	10	5	positive	FN
chr11	6563565	6563692	ENST00000254579	intron	30	+	127	ENSG00000179532	DNHD1	26532	15	8	4	12	8	positive	FN
chr11	44077377	44077844	ENST00000263776	intron	7	+	467	ENSG00000110455	ACCS	23989	8	9	6	11	0	positive	FN
chr12	83051019	83061767	ENST00000321196	intron	10	+	10748	ENSG00000179104	TMTC2	25440	15	20	11	23	4	positive	FN
chr12	50248775	50283419	ENST00000341247	intron	1	-	34644	ENSG00000050405	LIMA1	24636	3	4	0	9	0	positive	FN
chr12	92703133	92706470	ENST00000344636	intron	1	+	3337	ENSG00000187510	PLEKHG7	33829	3	4	0	0	4	positive	FN
chr12	92707139	92707649	ENST00000344636	intron	2	+	510	ENSG00000187510	PLEKHG7	33829	5	6	6	5	3	positive	FN
chr12	92707673	92728992	ENST00000344636	intron	3	+	21319	ENSG00000187510	PLEKHG7	33829	7	5	4	5	0	positive	FN
chr12	92729121	92732232	ENST00000344636	intron	4	+	3111	ENSG00000187510	PLEKHG7	33829	10	7	0	5	0	positive	FN
chr12	92732274	92736481	ENST00000344636	intron	5	+	4207	ENSG00000187510	PLEKHG7	33829	10	10	3	5	8	positive	FN
chr12	92740949	92741490	ENST00000344636	intron	8	+	541	ENSG00000187510	PLEKHG7	33829	16	10	4	9	4	positive	FN
chr12	92756392	92761751	ENST00000344636	intron	13	+	5359	ENSG00000187510	PLEKHG7	33829	4	5	12	5	3	positive	FN
chr12	92761832	92764040	ENST00000344636	intron	14	+	2208	ENSG00000187510	PLEKHG7	33829	9	15	9	10	3	positive	FN
chr12	92764195	92768982	ENST00000344636	intron	15	+	4787	ENSG00000187510	PLEKHG7	33829	6	20	9	0	9	positive	FN
chr13	24160933	24222818	ENST00000382108	intron	1	+	61885	ENSG00000182957	SPATA13	23222	5	6	5	10	4	positive	FN
chr13	24251863	24284134	ENST00000382108	intron	4	+	32271	ENSG00000182957	SPATA13	23222	11	11	7	8	3	positive	FN
chr13	73995054	74133738	ENST00000377669	intron	1	-	138684	ENSG00000118922	KLF12	6346	3	11	8	6	5	positive	FN
chr14	73297286	73316389	ENST00000555238	intron	6	-	19103	ENSG00000133961	NUMB	8060	0	0	0	0	0	positive	FN
chr14	73316423	73323129	ENST00000555238	intron	5	-	6706	ENSG00000133961	NUMB	8060	0	0	0	0	0	positive	FN
chr14	73246176	73249983	ENST00000644200	intron	5	+	3807	ENSG00000100767	PAPLN	19262	10	5	7	0	8	positive	FN
chr14	73250115	73250906	ENST00000644200	intron	6	+	791	ENSG00000100767	PAPLN	19262	5	6	0	4	3	positive	FN
chr14	73251567	73251663	ENST00000644200	intron	8	+	96	ENSG00000100767	PAPLN	19262	7	5	5	0	8	positive	FN
chr14	73251837	73252017	ENST00000644200	intron	9	+	180	ENSG00000100767	PAPLN	19262	8	0	6	3	3	positive	FN
chr14	73252142	73252648	ENST00000644200	intron	10	+	506	ENSG00000100767	PAPLN	19262	9	0	7	0	4	positive	FN
chr14	73253962	73254512	ENST00000644200	intron	12	+	550	ENSG00000100767	PAPLN	19262	3	5	5	3	3	positive	FN
chr14	73255019	73258978	ENST00000644200	intron	14	+	3959	ENSG00000100767	PAPLN	19262	3	0	3	5	3	positive	FN
chr14	73259060	73259268	ENST00000644200	intron	15	+	208	ENSG00000100767	PAPLN	19262	7	0	4	8	0	positive	FN
chr15	41660526	41668827	ENST00000219905	intron	1	+	8301	ENSG00000174197	MGA	14010	11	3	7	18	5	positive	FN
chr15	42575763	42583345	ENST00000290607	intron	1	+	7582	ENSG00000159433	STARD9	19162	8	11	4	12	4	positive	FN
chr15	42585638	42634855	ENST00000290607	intron	3	+	49217	ENSG00000159433	STARD9	19162	7	7	3	7	3	positive	FN
chr15	42634973	42637906	ENST00000290607	intron	4	+	2933	ENSG00000159433	STARD9	19162	5	4	0	5	6	positive	FN
chr15	42637940	42638025	ENST00000290607	intron	5	+	85	ENSG00000159433	STARD9	19162	4	6	0	4	5	positive	FN
chr15	42638088	42638699	ENST00000290607	intron	6	+	611	ENSG00000159433	STARD9	19162	3	6	3	3	6	positive	FN
chr15	42638813	42651015	ENST00000290607	intron	7	+	12202	ENSG00000159433	STARD9	19162	7	6	3	0	4	positive	FN
chr15	42651086	42652519	ENST00000290607	intron	8	+	1433	ENSG00000159433	STARD9	19162	10	11	3	10	6	positive	FN
chr15	42661226	42662793	ENST00000290607	intron	10	+	1567	ENSG00000159433	STARD9	19162	4	8	6	4	6	positive	FN
chr15	42662892	42663280	ENST00000290607	intron	11	+	388	ENSG00000159433	STARD9	19162	7	0	5	10	6	positive	FN
chr15	42663491	42663819	ENST00000290607	intron	12	+	328	ENSG00000159433	STARD9	19162	8	6	3	4	8	positive	FN
chr15	42663918	42665252	ENST00000290607	intron	13	+	1334	ENSG00000159433	STARD9	19162	4	0	5	9	5	positive	FN
chr15	42665331	42665785	ENST00000290607	intron	14	+	454	ENSG00000159433	STARD9	19162	3	3	3	8	5	positive	FN
chr15	42665849	42669157	ENST00000290607	intron	15	+	3308	ENSG00000159433	STARD9	19162	12	6	0	10	5	positive	FN
chr15	63775650	63833826	ENST00000443617	intron	1	-	58176	ENSG00000103657	HERC1	4867	12	5	9	8	4	positive	FN
chr15	43584893	43590171	ENST00000420765	intron	1	-	5278	ENSG00000168781	PPIP5K1	29023	11	10	0	14	6	positive	FN
chr16	68539480	68539757	ENST00000563169	intron	1	+	277	ENSG00000184939	ZFP90	23329	11	6	3	3	4	positive	FN
chr16	69568549	69626402	ENST00000349945	intron	2	+	57853	ENSG00000102908	NFAT5	7774	3	7	3	5	0	positive	FN
chr16	69626529	69647027	ENST00000349945	intron	3	+	20498	ENSG00000102908	NFAT5	7774	22	8	9	8	3	positive	FN
chr17	67243840	67245147	ENST00000358691	intron	1	-	1307	ENSG00000198265	HELZ	16878	17	4	7	6	8	positive	FN
chr17	60677915	60679452	ENST00000407086	intron	1	+	1537	ENSG00000141376	BCAS3	14347	13	11	6	3	9	positive	FN
chr17	60889772	60902619	ENST00000407086	intron	10	+	12847	ENSG00000141376	BCAS3	14347	18	18	14	7	4	positive	FN
chr17	29618972	29619059	ENST00000388767	intron	4	-	87	ENSG00000167549	CORO6	21356	0	4	4	7	6	positive	FN
chr17	29619190	29619650	ENST00000388767	intron	3	-	460	ENSG00000167549	CORO6	21356	0	9	0	6	7	positive	FN
chr17	29619774	29621223	ENST00000388767	intron	2	-	1449	ENSG00000167549	CORO6	21356	5	10	4	7	4	positive	FN
chr17	29621485	29622687	ENST00000388767	intron	1	-	1202	ENSG00000167549	CORO6	21356	4	6	3	3	0	positive	FN
chr17	58309381	58309966	ENST00000343736	intron	21	-	585	ENSG00000005379	TSPOAP1	16831	7	11	3	9	5	positive	FN
chr17	58311214	58311570	ENST00000343736	intron	18	-	356	ENSG00000005379	TSPOAP1	16831	3	9	3	7	0	positive	FN
chr17	58311723	58311891	ENST00000343736	intron	17	-	168	ENSG00000005379	TSPOAP1	16831	3	5	3	5	5	positive	FN
chr17	58316133	58316424	ENST00000343736	intron	15	-	291	ENSG00000005379	TSPOAP1	16831	3	8	6	15	6	positive	FN
chr17	58318453	58319089	ENST00000343736	intron	13	-	636	ENSG00000005379	TSPOAP1	16831	14	7	4	10	5	positive	FN
chr17	80260903	80263573	ENST00000582970	intron	1	+	2670	ENSG00000173821	RNF213	14539	4	3	0	0	0	positive	FN
chr17	3904930	3905219	ENST00000225538	intron	2	-	289	ENSG00000108405	P2RX1	8533	12	7	13	10	4	positive	FN
chr17	69261749	69264734	ENST00000392676	intron	24	-	2985	ENSG00000154265	ABCA5	35	0	6	12	17	15	positive	FN
chr17	69302907	69304668	ENST00000392676	intron	7	-	1761	ENSG00000154265	ABCA5	35	6	0	6	19	16	positive	FN
chr19	5784440	5784530	ENST00000419421	intron	1	-	90	ENSG00000212123	PRR22	28354	3	6	3	4	0	positive	FN
chr19	21405857	21422912	ENST00000392288	intron	3	+	17055	ENSG00000196268	ZNF493	23708	6	3	3	5	7	positive	FN
chr19	40605653	40605728	ENST00000396819	intron	3	+	75	ENSG00000090006	LTBP4	6717	4	0	0	3	4	positive	FN
chr19	40605832	40606232	ENST00000396819	intron	4	+	400	ENSG00000090006	LTBP4	6717	5	0	0	7	6	positive	FN
chr19	40606308	40606403	ENST00000396819	intron	5	+	95	ENSG00000090006	LTBP4	6717	0	4	0	5	6	positive	FN
chr19	40606527	40607364	ENST00000396819	intron	6	+	837	ENSG00000090006	LTBP4	6717	6	6	3	0	0	positive	FN
chr19	40607530	40608219	ENST00000396819	intron	7	+	689	ENSG00000090006	LTBP4	6717	5	9	5	9	3	positive	FN
chr19	40608604	40609529	ENST00000396819	intron	9	+	925	ENSG00000090006	LTBP4	6717	7	9	8	7	4	positive	FN
chr19	40609662	40609745	ENST00000396819	intron	10	+	83	ENSG00000090006	LTBP4	6717	7	3	6	6	0	positive	FN
chr19	40609872	40610531	ENST00000396819	intron	11	+	659	ENSG00000090006	LTBP4	6717	3	10	0	0	0	positive	FN
chr19	40613197	40613403	ENST00000396819	intron	16	+	206	ENSG00000090006	LTBP4	6717	9	15	4	9	11	positive	FN
chr19	53365760	53372214	ENST00000474037	intron	1	+	6454	ENSG00000203326	ZNF525	29423	10	5	4	13	8	positive	FN
chr20	46504741	46512081	ENST00000692313	intron	2	-	7340	ENSG00000198185	ZNF334	15806	0	4	0	5	0	positive	FN
chr20	46512141	46512539	ENST00000692313	intron	1	-	398	ENSG00000198185	ZNF334	15806	0	0	0	0	0	positive	FN
chr21	39255829	39258486	ENST00000342449	intron	18	-	2657	ENSG00000185658	BRWD1	12760	15	10	9	11	0	positive	FN
chr21	39278814	39280147	ENST00000342449	intron	9	-	1333	ENSG00000185658	BRWD1	12760	7	10	13	3	7	positive	FN
chr21	39294033	39295742	ENST00000342449	intron	7	-	1709	ENSG00000185658	BRWD1	12760	7	9	9	4	7	positive	FN
chr21	39296364	39298431	ENST00000342449	intron	5	-	2067	ENSG00000185658	BRWD1	12760	0	9	3	15	5	positive	FN
chr21	41860373	41879269	ENST00000398548	intron	1	-	18896	ENSG00000141956	PRDM15	13999	0	5	4	4	3	positive	FN
chr21	29298954	29321220	ENST00000286800	intron	1	+	22266	ENSG00000156273	BACH1	935	9	4	12	9	8	positive	FN
chr21	46318221	46322638	ENST00000291691	intron	1	-	4417	ENSG00000160298	C21orf58	1300	6	0	0	0	7	positive	FN
chr22	38169472	38181663	ENST00000332509	intron	1	-	12191	ENSG00000184381	PLA2G6	9039	9	7	4	5	3	positive	FN
chr1	103662776	103662885	ENST00000370083	intron	9	+	109	ENSG00000237763	AMY1A	474	15	5	9	10	9	negative	FP
chr1	103663012	103664330	ENST00000370083	intron	10	+	1318	ENSG00000237763	AMY1A	474	12	10	7	13	6	negative	FP
chr1	103756914	103757023	ENST00000622339	intron	9	+	109	ENSG00000187733	AMY1C	476	15	5	9	10	9	negative	FP
chr1	103757150	103758468	ENST00000622339	intron	10	+	1318	ENSG00000187733	AMY1C	476	12	10	7	13	6	negative	FP
chr6	34341973	34418368	ENST00000639725	intron	5	-	76395	ENSG00000270800	RPS10-NUDT3	49181	12	3	0	9	5	negative	FP
chrX	135760410	135761633	ENST00000598716	intron	4	-	1223	ENSG00000269096	CT45A3	33268	0	3	0	5	4	negative	FP
chrX	135777694	135778917	ENST00000617203	intron	3	-	1223	ENSG00000228836	CT45A5	33270	0	4	0	5	4	negative	FP
chrX	135794956	135796179	ENST00000620654	intron	4	-	1223	ENSG00000278289	CT45A6	33271	0	4	0	5	4	negative	FP
chrX	135829498	135830721	ENST00000610598	intron	4	-	1223	ENSG00000273696	CT45A7	51260	0	4	0	5	4	negative	FP
chr10	86968606	86970199	ENST00000372013	intron	1	+	1593	ENSG00000148671	ADIRF	24043	7	4	0	3	7	negative	FP
chr16	33845087	33845183	ENST00000569103	intron	1	-	96	ENSG00000259680	IGHV3OR16-17	55105	5	0	0	0	0	negative	FP
