## Supplementary material for "Clinical validation of RNA sequencing for Mendelian disorder diagnostics": Data S10

### Sheet: benchmark_outrider_result_feb22
Data S10. Statistical metrics for clinically positive expression outliers
P-value, Zscore, and other statistical metrics are shown for each clinically positive expression outlier. normcount, normalized read count in patient sample; mean_count, normalized mean count in the reference panel.
patient_ID	sample_type	outrider	geneID	P-value	zScore	norm_count	mean_count	fold change	hgnc_id	result	gene reference range low	gene reference range high
UD2401P0025	Fibroblast	MMACHC	ENSG00000132763.15	2.27e-07	-5.8	234.88	900.1	0.262429	24525	Positive	0.636596	1.44317
UD2401P0027	Fibroblast	DPH1	ENSG00000108963.19	2.34e-10	-6.88	514.52	2850.9	0.180491	3003	Positive	0.635589	1.44516
UD2209P0001	Fibroblast	PQBP1	ENSG00000102103.18	1.36e-11	-7.18	717.8	3027.64	0.236514	9330	Positive	0.695591	1.35881
UD2401P0028	Fibroblast	TBCK	ENSG00000145348.17	1.07e-07	-5.79	1496.7	4742.19	0.316439	28261	Positive	0.679433	1.38143
UD2401P0029	Fibroblast	AP4M1	ENSG00000221838.10	2.71e-11	-7.1	300.65	1391.95	0.216134	574	Positive	0.678904	1.38223
UD1710P0001	Fibroblast	NSD2	ENSG00000109685.19	0.00267875	-3.11	8622.29	12425.9	0.692555	12766	Positive	0.790767	1.23339
UD2401P0030	Fibroblast	TRIP11	ENSG00000100815.12	7.42e-05	-4.15	4445.76	6852.75	0.650671	12305	Positive	0.812521	1.20652
UD1812P0001	Fibroblast	DNM1	ENSG00000106976.21	6.22e-07	-5.58	2136.4	9616.75	0.222211	2972	Positive	0.5897	1.51673
UD1911P0002	Fibroblast	USP9X	ENSG00000124486.14	1.17e-11	-7.2	5537.25	22782	0.243164	12632	Positive	0.699105	1.35388
UD2401P0034	Fibroblast	MIPEP	ENSG00000027001.10	3.66e-05	-4.38	1033.76	1719.35	0.602904	7104	Positive	0.792741	1.23012
UD1809P0003	Fibroblast	ZNF331	ENSG00000130844.19	0.000222	-4.02	870.93	1720.36	0.50698	15489	Positive	0.707991	1.34042
UD1508P0001	Fibroblast	LZTR1	ENSG00000099949.21	6.98e-08	-5.78	3965.18	9342.44	0.423373	6742	Positive	0.748413	1.28746
UD2401P0033	Fibroblast	PPP3CA	ENSG00000138814.17	0.172587	-1.38	6128.9	7333.83	0.835088	9314	Negative	0.772175	1.25664
UD2401P0025	Blood	MMACHC	ENSG00000132763.15	5.6e-06	-4.3	116.38	288.43	0.400535	24525	Positive	0.631002	1.44923
UD2401P0027	Blood	DPH1	ENSG00000108963.19	0.0172346	-2.48	294.67	358.98	0.823591	3003	Positive	0.84963	1.15884
UD2401P0028	Blood	TBCK	ENSG00000145348.17	0.00645941	-2.79	1038.07	1350.58	0.768438	28261	Positive	0.830754	1.18394
UD1812P0001	Blood	DNM1	ENSG00000106976.21	0.0272594	-2.68	34.02	99.38	0.346277	2972	Positive	0.392433	1.8716
UD2210P0008	Blood	KANSL1	ENSG00000120071.15	0.000947	-3.5	5879.42	10152.1	0.578344	24565	Positive	0.729504	1.31234
UD1905P0001	Blood	VARS1	ENSG00000204394.13	1.76e-05	-4.46	796.23	1286.62	0.619854	12651	Positive	0.809874	1.20937
UD2401P0033	Blood	PPP3CA	ENSG00000138814.17	0.0270733	-2.21	4064.43	4883.97	0.82932	9314	Positive	0.8489	1.16299
UD2401P0034	Blood	MIPEP	ENSG00000027001.10	0.00766853	-2.86	159.79	227.22	0.707107	7104	Positive	0.783382	1.23669
UD1809P0003	Blood	ZNF331	ENSG00000130844.19	6.56e-07	-5.24	374.33	853.48	0.438303	15489	Positive	0.739326	1.29939
UD2401P0030	Blood	TRIP11	ENSG00000100815.12	0.0429201	1.97	3472.33	3030.38	1.14076	12305	Negative	0.867548	1.14144
UD1508P0001	Blood	LZTR1	ENSG00000099949.21	0.714103	0.36	1539.33	1619.3	0.952638	6742	Negative	0.776879	1.25054
UD2401P0029	Blood	AP4M1	ENSG00000221838.10	0.0902606	-1.71	80.35	113.22	0.712025	574	Negative	0.671259	1.37785
