## Supplementary material for "Clinical validation of RNA sequencing for Mendelian disorder diagnostics": Data S11

### Sheet: benchmark_fraser_result_gene_le
Data S11. Statistical metrics for clinically positive splicing outliers
P-value, deltaPSI, and other statistical metrics are shown for each clinically positive expression outlier. PSI, percent splice in.
patient_ID	sample_type	Gene	index	width	strand	P-value	PSI	deltaPSI	result	junction reference range low	junction reference range high
UD2102P0001	Fibroblast	TMEM161B	chr5:88203076-88205813	2738	-	0.010771	0.58	-0.34	Positive	-0.264499	0.159451
UD2401P0027	Fibroblast	DPH1	chr17:2039824-2040217	394	+	3.02e-20	0.06	-0.91	Positive	-0.189244	0.0439204
UD1911P0001	Fibroblast	POGZ	chr1:151406632-151406910	279	-	9.55e-10	0.35	-0.61	Positive	-0.161841	0.0785627
UD2401P0028	Fibroblast	TBCK	chr4:106171271-106193608	22338	-	1.1e-18	0	-0.99	Positive	-0.227945	0.0213896
UD2401P0029	Fibroblast	AP4M1	chr7:100105540-100105958	419	+	5.5e-14	0	-1	Positive	-0.218354	0.0145114
UD2401P0030	Fibroblast	TRIP11	chr14:92000109-92003418	3310	-	1.56e-13	0.12	-0.87	Positive	-0.183281	0.0415761
UD2209P0003	Fibroblast	PRUNE1	chr1:151028945-151033805	4861	+	7.82e-13	0	-0.71	Positive	-0.307249	0.198493
UD1812P0001	Fibroblast	DNM1	chr9:128239516-128239727	212	+	2.95e-05	0.28	-0.72	Positive	-0.0947339	0.00409553
UD1911P0002	Fibroblast	USP9X	chrX:41143444-41144521	1078	+	0.000251	0.83	-0.16	Positive	-0.0467051	0.0133151
UD2210P0006	Fibroblast	RPL13	chr16:89562392-89562883	492	+	1.06e-21	0.26	-0.73	Positive	-0.089652	0.028843
UD2210P0007	Fibroblast	IKBKG	chrX:154560560-154561687	1128	+	8.56e-19	0.05	-0.91	Positive	-0.201591	0.0512571
UD1902P0001	Fibroblast	ITPR1	chr3:4768765-4775241	6477	+	0.0052331	0.55	-0.43	Positive	-0.268015	0.0420685
UD2209P0001	Fibroblast	PQBP1	chrX:48901302-48901929	628	+	8.53e-18	0.08	-0.86	Positive	-0.193482	0.0405849
UD1809P0003	Fibroblast	ZNF331	chr19:53555909-53569303	13395	+	3.91e-08	0	-0.85	Positive	-0.396329	0.176432
UD2210P0002	Fibroblast	COL1A1	chr17:50199948-50201410	1463	-	7.28e-08	0.87	-0.11	Positive	-0.0278972	0.019291
UD1508P0001	Fibroblast	LZTR1	chr22:20995027-20995745	719	+	7.81e-08	0.46	-0.41	Positive	-0.134429	0.0892866
UD2401P0034	Fibroblast	MIPEP	chr13:23864190-23869291	NA	NA	NA	NA	NA	Negative	NA	NA
UD2102P0001	Blood	TMEM161B	chr5:88203076-88205813	2738	-	0.012484	0.17	-0.21	Positive	-0.161838	0.170549
UD2401P0027	Blood	DPH1	chr17:2039824-2040217	394	+	1.11e-09	0	-0.71	Positive	-0.331888	0.235705
UD2211P0001	Blood	ATRX	chrX:77616731-77618805	2075	-	2.02e-09	0.1	-0.75	Positive	-0.260533	0.149578
UD1911P0001	Blood	POGZ	chr1:151406632-151406910	279	-	9.55e-05	0.38	-0.31	Positive	-0.172407	0.138177
UD2401P0028	Blood	TBCK	chr4:106171271-106193608	22338	-	3.26e-08	0	-0.68	Positive	-0.359065	0.256106
UD2401P0030	Blood	TRIP11	chr14:92000109-92003418	3310	-	1.21e-05	0.18	-0.5	Positive	-0.234204	0.221156
UD2209P0003	Blood	PRUNE1	chr1:151028945-151033805	4861	+	4.87e-11	0.03	-0.62	Positive	-0.267903	0.225265
UD1911P0002	Blood	USP9X	chrX:41143444-41144521	1078	+	0.013172	0.7	-0.13	Positive	-0.114773	0.0800417
UD2210P0006	Blood	RPL13	chr16:89562392-89562883	492	+	4.68e-18	0.26	-0.73	Positive	-0.091143	0.0400511
UD2210P0007	Blood	IKBKG	chrX:154560560-154561687	1128	+	1.22e-10	0.14	-0.85	Positive	-0.169742	0.0396568
UD1905P0001	Blood	VARS1	chr6:31779537-31779607	71	-	8.28e-05	0.13	-0.7	Positive	-0.412223	0.203037
UD1902P0001	Blood	ITPR1	chr3:4768765-4775241	6477	+	0.0037343	0.26	-0.26	Positive	-0.199769	0.199726
UD2401P0034	Blood	MIPEP	chr13:23864190-23869291	5102	-	0.036869	0.25	-0.42	Positive	-0.324115	0.276725
UD1809P0003	Blood	ZNF331	chr19:53555909-53569303	13395	+	0.000929	0	-0.43	Positive	-0.345995	0.34313
UD1508P0001	Blood	LZTR1	chr22:20995027-20995745	719	+	0.0091264	0.19	-0.26	Positive	-0.20442	0.20285
UD2401P0029	Blood	AP4M1	chr7:100105540-100105958	NA	NA	NA	NA	NA	Negative	NA	NA
UD1812P0001	Blood	DNM1	chr9:128239516-128239727	NA	NA	NA	NA	NA	Negative	NA	NA
